# Trio-based GWAS identifies novel associations and subtype-specific risk factors for cleft palate

**DOI:** 10.1101/2023.03.01.23286642

**Authors:** Kelsey Robinson, Trenell J. Mosley, Kenneth S. Rivera-González, Christopher R. Jabbarpour, Sarah W. Curtis, Wasiu Lanre Adeyemo, Terri H. Beaty, Azeez Butali, Carmen J. Buxó, David J. Cutler, Michael P. Epstein, Lord JJ Gowans, Jacqueline T. Hecht, Jeffrey C. Murray, Gary M. Shaw, Lina Moreno Uribe, Seth M. Weinberg, Harrison Brand, Mary L. Marazita, Robert J. Lipinski, Elizabeth J. Leslie

## Abstract

Orofacial clefts (OFCs) are the most common craniofacial birth defects and are often categorized into two etiologically distinct groups: cleft lip with or without cleft palate (CL/P) and isolated cleft palate (CP). CP is highly heritable, but there are still relatively few established genetic risk factors associated with its occurrence compared to CL/P. Historically, CP has been studied as a single phenotype despite manifesting across a spectrum of defects involving the hard and/or soft palate. We performed GWAS using transmission disequilibrium tests using 435 case-parent trios to evaluate broad risks for any cleft palate (ACP, n=435), as well as subtype-specific risks for any cleft soft palate (CSP, n=259) and any cleft hard palate (CHP, n=125). We identified a single genome-wide significant locus at 9q33.3 (lead SNP rs7035976, p=4.24×10^−8^) associated with CHP. One gene at this locus, angiopoietin-like 2 (*ANGPTL2*), plays a role in osteoblast differentiation. It is expressed in craniofacial tissue of human embryos, as well as in the developing mouse palatal shelves. We found 19 additional loci reaching suggestive significance (p<5×10^−6^), of which only one overlapped between groups (chromosome 17q24.2, ACP and CSP). Odds ratios (ORs) for each of the 20 loci were most similar across all three groups for SNPs associated with the ACP group, but more distinct when comparing SNPs associated with either the CSP or CHP groups. We also found nominal evidence of replication (p<0.05) for 22 SNPs previously associated with cleft palate (including CL/P). Interestingly, most SNPs associated with CL/P cases were found to convey the opposite effect in those replicated in our dataset for CP only. Ours is the first study to evaluate CP risks in the context of its subtypes and we provide newly reported associations affecting the broad risk for CP as well as evidence of subtype-specific risks.
