## Supplemental Table for "Trio-based GWAS identifies novel associations and subtype-specific risk factors for cleft palate"

### Sheet: SuppTable1_Case_Breakdown
Supplemental Table 1: Case Description
Cleft Type	Male
	Asian	Black/African American	White	Other	Unknown	Total Male
Both	20	6	8	1	3	38
CP - Type Unknown	20	8	10	0	9	47
Hard Palate	16	0	3	0	0	19
SMCP	2	6	6	0	0	14
Soft Palate	37	3	13	0	2	55
Total Male	95	23	40	1	14	173
Cleft Type	Female
	Asian	Black/African American	White	Other	Unknown
Both	31	2	8	0	3	44
CP - Type Unknown	38	24	15	0	9	86
Hard Palate	21	0	3	0	0	24
SMCP	3	7	1	0	0	11
Soft Palate	71	5	14	1	6	97
Total Female	164	38	41	1	18	262
Total Cases	259	61	81	2	32	435

### Sheet: SuppTable2_allreplicatedSNPs
Supplemental Table 2: All Replicated SNPs
Variant	Chrom	BP	Locus	Mapped.gene	CPSeq Ref/Alt	Reported Effect Allele	P value	Reported OR (95% CI)	Trait	Author	PubMed ID	REF_CPSeq	ALT_CPSeq	CP_OR	CP_L95	CP_U95	CP_pvalue	CSP_OR	CSP_L95	CSP_U95	CSP_pvalue	CHP_OR	CHP_L95	CHP_U95	CHP_pvalue
rs7554547	1	11913831	1p36.22	RNU5E-4P, KIAA2013	A/G	A	5e-07	1.16 (NR)	CLP	Yu Y	28232668	A	G	1.09	0.9	1.32	0.3983	0.97	0.75	1.26	0.8435	0.83	0.57	1.21	0.3359
rs9439713	1	18646282	1p36.13	PAX7	G/A	A	6e-13	1.48 (1.27-1.73)	CL/P	Leslie EJ	28054174	G	A	NA	NA	NA	NA	0.94	0.64	1.39	0.7653	0.96	0.56	1.67	0.8886
rs9439714	1	18649995	1p36.13	PAX7	T/C	C	8e-10	1.47 (1.31-1.65)	CL/P	Leslie EJ	28054174	T	C	NA	NA	NA	NA	0.93	0.62	1.42	0.7505	0.96	0.55	1.68	0.8864
rs742071	1	18653380	1p36.13	PAX7	G/T	T	4e-07	1.4 (NR)	CLP	Yu Y	28232668	G	T	NA	NA	NA	NA	0.95	0.66	1.37	0.7778	1	0.59	1.69	1
rs11582254	1	19691584	1p36.13	TMCO4	T/C	C	9e-07	1.16 (NR)	CLP	Yu Y	28232668	T	C	0.94	0.76	1.16	0.5514	1.08	0.83	1.41	0.5467	1	0.69	1.45	1
rs12065278	1	24550967	1p36.11	NCMAP-DT	A/G	G	6e-06	2.43 (1.66-3.56)	CP	Leslie EJ	27018472	A	G	1.18	0.92	1.52	0.2004	1.22	0.89	1.67	0.2253	1.63	1.04	2.57	0.03254
rs66515264	1	94092554	1p22.1	ABCA4	G/T	T	4e-17	1.51 (1.31-1.73)	CL/P	Leslie EJ	28054174	G	T	0.94	0.72	1.24	0.6774	0.94	0.66	1.33	0.7237	0.91	0.56	1.48	0.7098
rs481931	1	94104460	1p22.1	ABCA4	G/T	G	1e-12	1.25 (NR)	CLP	Yu Y	28232668	G	T	0.8	0.65	0.99	0.03956	0.82	0.62	1.08	0.1614	0.93	0.62	1.42	0.7505
rs4839542	1	110612973	1p13.3	KCNA2	C/T	T	7e-06	1.2 (NR)	CLP	Yu Y	28232668	C	T	0.81	0.63	1.05	0.1135	0.82	0.58	1.14	0.2334	0.51	0.32	0.83	0.005272
rs2235371	1	209790735	1q32.2	IRF6	C/T	C	9e-22	1.49 (1.37-1.61)	CL/P	Sun Y	25775280	C	T	NA	NA	NA	NA	1.38	1	1.89	0.04602	1.53	1	2.33	0.0464
rs6540559	1	209808680	1q32.2	UTP25, IRF6	G/A	G	6e-16	1.67 (1.47-1.85)	CL/P	Leslie EJ	28054174	G	A	1.24	1.01	1.52	0.03569	1.3	1	1.7	0.05109	1.48	0.99	2.2	0.05619
rs75477785	1	209811125	1q32.2	IRF6, UTP25	T/G	T	4e-29	1.75 (1.54-2.04)	CL/P	Leslie EJ	28054174	T	G	NA	NA	NA	NA	1.38	1	1.9	0.05158	1.61	1.04	2.48	0.03103
rs72741048	1	209815747	1q32.2	IRF6, UTP25	A/T	T	3e-15	1.31 (NR)	CP	Huang L	31609978	A	T	1.35	1.09	1.66	0.005578	1.28	0.97	1.67	0.07552	1.67	1.15	2.44	0.006846
rs2064163	1	209875474	1q32.2	UTP25, SYT14	G/T	G	9e-19	1.3 (NR)	CLP	Yu Y	28232668	G	T	1.18	0.97	1.45	0.1016	1.18	0.9	1.53	0.2291	1.12	0.77	1.63	0.5637
rs11119394	1	210021340	1q32.2	SYT14	A/G	G	3e-13	1.3 (NR)	CP	He M	32758111	A	G	NA	NA	NA	NA	1.48	1.09	2.01	0.01162	1.46	0.98	2.18	0.05868
rs287982	2	9832313	2p25.1	RNU4-73P, TAF1B	C/T	T	6e-09	1.22 (NR)	CLP	Yu Y	28232668	C	T	1.04	0.84	1.29	0.7055	0.95	0.72	1.25	0.7256	0.96	0.65	1.42	0.8415
rs7566780	2	16548089	2p24.2	CYRIA	A/G	G	4e-09	1.2 (1.08-1.34)	CL/P	Leslie EJ	28054174	A	G	1.1	0.89	1.36	0.3869	1.05	0.8	1.39	0.7243	1.16	0.77	1.75	0.4679
rs7552	2	16552660	2p24.2	CYRIA	A/G	G	6e-22	1.37 (NR)	CLP	Yu Y	28232668	A	G	1.13	0.91	1.41	0.2512	1.12	0.85	1.48	0.4355	1.07	0.71	1.62	0.7505
rs6740960	2	41954539	2p21	LINC02898	A/T	T	6e-13	NR	CL/P	Ludwig KU	28087736	A	A	NA	NA	NA	NA	NA	NA	NA	NA	0.59	0.3	1.17	0.1282
rs7590268	2	43312986	2p21	THADA	T/G	NR	2e-06	NR	CL/P	Howe LJ	30067744	T	G	1.04	0.72	1.5	0.8514	1.04	0.6	1.8	0.8886	1.78	0.79	4.02	0.1615
rs74819164	2	147748280	2q22.3	RNA5SP106, ACVR2A	A/G	NR	6e-07	NR	CP	Butali A	30452639	A	G	0.8	0.6	1.06	0.1226	0.75	0.52	1.09	0.134	0.61	0.35	1.06	0.07415
rs6734545	2	219789274	2q35	LINC02832	C/A	A	8e-07	1.2 (NR)	CLP	Yu Y	28232668	C	A	0.89	0.66	1.2	0.451	0.73	0.5	1.08	0.1167	0.89	0.56	1.43	0.6326
rs3815854	2	219804017	2q35	LINC02832, LINC01803	C/T	T	3e-07	1.25 (1.15-1.35)	CL/P	Sun Y	25775280	C	T	0.8	0.66	0.97	0.02445	0.74	0.58	0.94	0.01382	0.84	0.58	1.21	0.3532
rs77866552	2	232687954	2q37.1	GIGYF2, EFHD1	G/A	G	7e-07	1.56 (NR)	CLP	Yu Y	28232668	G	A	NA	NA	NA	NA	0.63	0.31	1.3	0.2087	1.29	0.48	3.45	0.6171
rs6791526	3	43215252	3p22.1	SNRK	C/T	T	2e-10	1.46 (NR)	CP	Huang L	31609978	C	T	1.06	0.79	1.43	0.7038	0.92	0.61	1.38	0.6799	1	0.53	1.89	1
rs1038294	3	99784884	3q12.1	COL8A1	A/G	G	4e-07	1.23 (NR)	CLP	Yu Y	28232668	A	G	0.91	0.71	1.18	0.4768	0.87	0.62	1.21	0.4014	1.09	0.68	1.73	0.7218
rs1688766	3	99929006	3q12.1	FILIP1L, CMSS1	G/A	G	5e-07	1.23 (NR)	CLP	Yu Y	28232668	G	A	1.16	0.9	1.49	0.2472	1.25	0.9	1.75	0.1794	0.97	0.61	1.55	0.9055
rs68092024	3	99972678	3q12.1	CMSS1, FILIP1L	C/T	T	5e-08	1.35 (1.19-1.52)	CL/P	Leslie EJ	28054174	C	T	0.85	0.68	1.05	0.1366	0.88	0.67	1.16	0.3639	0.93	0.64	1.35	0.7029
rs7616988	3	99982290	3q12.1	FILIP1L, CMSS1	G/A	A	3e-06	1.56 (1.32-1.85)	CL/P	Leslie EJ	28054174	G	A	0.87	0.68	1.11	0.2549	0.83	0.6	1.14	0.2498	1.06	0.67	1.67	0.8162
rs76479869	3	189835583	3q28	TP63	C/T	T	1e-08	1.79 (1.41-2.29)	CL/P	Leslie EJ	28054174	C	T	1.29	0.76	2.2	0.3452	1.31	0.68	2.52	0.4111	2	0.68	5.85	0.1967
rs7649443	3	197204950	3q29	DLG1	T/C	C	9e-06	1.16 (NR)	CLP	Yu Y	28232668	T	C	NA	NA	NA	NA	0.84	0.65	1.1	0.2185	0.75	0.52	1.08	0.116
rs3468	4	3503721	4p16.3	LRPAP1	G/A	G	5e-11	1.26 (NR)	CP	Huang L	31609978	G	A	1.1	0.9	1.33	0.3451	1.14	0.89	1.45	0.3135	0.88	0.62	1.25	0.4725
rs1907989	4	4817198	4p16.2	LINC01396, STX18-AS1	A/G	G	2e-08	1.18 (NR)	CLP	Yu Y	28232668	A	G	1.03	0.85	1.25	0.763	0.96	0.74	1.24	0.7453	1	0.68	1.47	1
rs6838801	4	76628406	4q21.1	SHROOM3	G/T	T	6e-08	1.24 (1.11-1.38)	CL/P	Leslie EJ	28054174	G	T	0.86	0.7	1.06	0.1599	0.83	0.64	1.07	0.1469	0.87	0.59	1.28	0.4904
rs10009620	4	116802931	4q26	RNU6-119P	C/T	T	4e-06	2.34 (1.63-3.35)	CP	Leslie EJ	27018472	C	T	0.99	0.8	1.22	0.9136	1.05	0.8	1.38	0.7256	0.98	0.65	1.47	0.9174
rs7692299	4	123789429	4q28.1	LINC01091	C/T	T	9e-07	1.32 (NR)	CLP	Yu Y	28232668	C	T	0.87	0.62	1.21	0.4014	0.92	0.59	1.45	0.7324	1.1	0.59	2.06	0.7518
rs908822	4	123985102	4q28.1	LINC01091, PPIAP76	C/T	T	4e-08	1.31 (NR)	CLP	Yu Y	28232668	C	T	1.09	0.68	1.73	0.7218	1.19	0.67	2.13	0.5553	1.67	0.61	4.59	0.3173
rs72688980	4	156387152	4q32.1	NR	A/G	G	2e-08	1.46 (NR)	CP	Huang L	31609978	A	G	0.99	0.77	1.28	0.948	0.89	0.64	1.24	0.499	1	0.6	1.66	1
rs1287275	5	36048294	5p13.2	UGT3A2	T/C	T	8e-06	2 (1.28-3.12)	CP	Leslie EJ	28054174	T	C	0.97	0.67	1.39	0.8514	0.92	0.57	1.47	0.718	1.06	0.54	2.1	0.8618
rs10462065	5	44068744	5p12	IL6ST	C/A	A	1e-08	1.22 (NR)	CLP	Yu Y	28232668	C	A	0.9	0.7	1.16	0.4024	0.96	0.7	1.32	0.8059	0.83	0.56	1.24	0.3657
rs6449957	5	68187904	5q13.1	LINC02219, EEF1B2P2	T/C	T	2e-07	1.18 (1.05-1.32)	CL/P	Leslie EJ	28054174	T	C	1.05	0.85	1.29	0.6698	0.93	0.71	1.22	0.5791	1.06	0.71	1.58	0.7607
rs11744154	5	156329289	5q33.3	SGCD	A/G	A	5e-06	2.14 (1.53-2.98)	CP	Leslie EJ	27018472	A	G	0.99	0.8	1.22	0.9131	1.03	0.77	1.38	0.8254	0.8	0.54	1.19	0.2737
rs7732608	5	156372456	5q33.3	SGCD	G/A	G	4e-06	1.75 (1.38-2.22)	CP	Leslie EJ	27018472	G	A	0.95	0.76	1.19	0.6506	0.93	0.7	1.23	0.6144	0.9	0.6	1.35	0.6041
rs2963482	5	158560211	5q33.3	NR	A/G	NR	8e-06	NR	CL/P	Ludwig KU	28087736	A	G	0.97	0.79	1.19	0.7551	0.93	0.72	1.21	0.5913	1.08	0.76	1.53	0.6573
rs7727165	5	173986033	5q35.2	C5orf47	C/A	A	6e-06	1.58 (NR)	CP	Huang L	31609978	C	A	0.92	0.72	1.17	0.4943	1.1	0.81	1.49	0.5371	0.79	0.49	1.27	0.332
rs9381107	6	9469005	6p24.3	NR	G/A	G	3e-09	1.2 (NR)	CLP	Yu Y	28232668	G	A	0.98	0.79	1.21	0.8273	1.02	0.78	1.34	0.8902	1.13	0.76	1.68	0.5445
rs1265158	6	31172964	6p21.33	POU5F1	C/G	NR	3e-06	NR	CL/P	Ludwig KU	28087736	C	G	0.91	0.74	1.13	0.3897	1	0.76	1.32	1	1.06	0.72	1.56	0.7675
rs9347594	6	162166860	6q26	PRKN	T/C	T	2e-06	2.22 (1.6-3.08)	CP	Leslie EJ	27018472	T	C	NA	NA	NA	NA	0.9	0.68	1.2	0.4773	0.67	0.45	1	0.04767
rs698406	7	127615231	7q32.1	PAX4	C/G	C	6e-09	1.23 (NR)	CP	Huang L	31609978	C	C	NA	NA	NA	NA	NA	NA	NA	NA	1.16	0.77	1.75	0.4679
rs17227506	8	13601285	8p22	DLC1	C/T	C	3e-06	1.15 (NR)	CLP	Yu Y	28232668	C	T	1.15	0.95	1.4	0.1496	1.08	0.85	1.39	0.5287	1.18	0.83	1.67	0.3692
rs12718385	8	17923748	8p22	PCM1	T/C	T	9e-06	2.27 (1.581-3.261)	CP	Leslie EJ	27018472	T	C	1.01	0.83	1.22	0.9221	0.93	0.73	1.19	0.5745	0.84	0.6	1.19	0.3328
rs11992342	8	24297141	8p21.2	ADAM28	C/T	T	4e-06	3.77 (2.14-6.62)	CP	Leslie EJ	27018472	C	T	0.71	0.49	1.02	0.0656	0.72	0.45	1.17	0.1854	0.5	0.21	1.17	0.1025
rs1878918	8	32476054	8p12	NRG1	G/C	C	3e-07	1.29 (1.15-1.45)	CL/P	Leslie EJ	28054174	G	C	0.88	0.71	1.08	0.2156	0.88	0.67	1.16	0.3708	0.88	0.59	1.31	0.5445
rs13317	8	38411996	8p11.23	FGFR1	T/C	T	4e-08	1.18 (NR)	CLP	Yu Y	28232668	T	C	1.02	0.83	1.27	0.8283	1.06	0.81	1.39	0.6759	1.12	0.76	1.66	0.5525
rs10808812	8	76593073	8q21.13	ZFHX4-AS1	T/C	NR	1e-06	NR	CL/P	Ludwig KU	28087736	T	C	1.03	0.83	1.27	0.7853	0.98	0.75	1.29	0.8886	0.98	0.63	1.5	0.9126
rs7000204	8	82347996	8q21.13	HNRNPA1P4	T/C	C	5e-06	1.89 (1.43-2.5)	CP	Leslie EJ	28054174	T	C	1.07	0.88	1.3	0.4839	1.09	0.84	1.4	0.5203	1.11	0.77	1.59	0.5807
rs12543318	8	87856112	8q21.3	SOX5P1, DCAF4L2	C/A	C	9e-12	1.3 (1.17-1.45)	CL/P	Leslie EJ	28054174	C	A	0.97	0.8	1.18	0.7624	1.03	0.8	1.33	0.7946	1	0.71	1.41	1
rs12681366	8	94389037	8q22.1	RAD54B, FSBP	T/C	T	2e-10	1.2 (NR)	CLP	Yu Y	28232668	T	C	NA	NA	NA	NA	1.01	0.78	1.3	0.9478	0.79	0.54	1.15	0.2172
rs957448	8	94529074	8q22.1	VIRMA	A/G	A	1e-12	1.23 (NR)	CLP	Yu Y	28232668	A	G	0.86	0.71	1.05	0.1455	0.92	0.72	1.19	0.5203	0.75	0.51	1.11	0.147
rs11774066	8	98443083	8q22.2	STK3	C/T	T	3e-07	1.16 (NR)	CLP	Yu Y	28232668	C	T	0.78	0.62	0.97	0.02444	0.86	0.65	1.15	0.3072	0.92	0.63	1.36	0.6921
rs1487022	8	99517598	8q22.2	VPS13B	G/T	G	8e-08	1.17 (NR)	CLP	Yu Y	28232668	G	T	0.69	0.54	0.86	0.001364	0.68	0.5	0.93	0.01581	0.88	0.58	1.32	0.5271
rs72728734	8	128921474	8q24.21	CCDC26	A/G	G	6e-26	2.06 (1.81-2.35)	CL/P	Leslie EJ	28054174	A	G	1	0.63	1.58	1	0.9	0.49	1.68	0.7518	0.79	0.36	1.73	0.5485
rs7017252	8	128938598	8q24.21	CCDC26	C/T	T	8e-16	1.6 (NR)	CLP	Yu Y	28232668	C	T	1.01	0.76	1.34	0.9423	0.88	0.6	1.28	0.4986	0.84	0.47	1.5	0.5553
rs55658222	8	128963890	8q24.21	CCDC26	G/A	A	8e-44	2.13 (1.78-2.54)	CL/P	Leslie EJ	28054174	G	A	1.04	0.7	1.56	0.8366	0.93	0.54	1.59	0.7815	0.87	0.41	1.82	0.7055
rs4246129	8	140502973	8q24.3	CHRAC1, TRAPPC9	C/G	G	5e-06	2 (1.47-2.63)	CP	Leslie EJ	28054174	C	G	1.28	1.03	1.61	0.0275	1.47	1.1	1.97	0.00865	1.16	0.77	1.74	0.4726
rs13267937	8	143423963	8q24.3	MAFA	G/C	G	1e-06	1.47 (NR)	CP	Huang L	31609978	G	C	1.02	0.82	1.26	0.8721	1.01	0.77	1.33	0.9443	1	0.69	1.44	1
rs11142081	9	88074295	9q22.1	SPATA31C2, RPS10P3	T/G	T	2e-06	NR	CL/P	Carlson JC	30277614	T	G	1.03	0.78	1.36	0.8299	1.19	0.83	1.7	0.3573	1.22	0.66	2.28	0.5271
rs4132699	9	89421512	9q22.2	SEMA4D	A/C	NR	9e-08	NR	CL/P	Ludwig KU	28087736	A	C	1	0.82	1.23	1	1.01	0.78	1.31	0.9466	1.13	0.78	1.62	0.5175
rs7871395	9	89594672	9q22.2	SEMA4D, GADD45G	C/T	A	6e-09	1.21 (NR)	CLP	Yu Y	28232668	C	T	0.99	0.8	1.24	0.9554	1.02	0.77	1.35	0.8875	0.8	0.52	1.24	0.3232
rs12375983	9	89595154	9q22.2	SEMA4D, GADD45G	G/A	NR	1e-06	NR	CL/P	Ludwig KU	28087736	G	A	1.22	0.76	1.95	0.4061	0.87	0.48	1.58	0.6473	0.57	0.17	1.95	0.3657
rs147121504	9	92220837	9q22.31	IARS1	C/T	C	2e-06	1.47 (NR)	CP	Huang L	31609978	C	T	0.97	0.68	1.38	0.8551	0.86	0.53	1.39	0.5413	1.33	0.63	2.82	0.4497
rs10512248	9	95497421	9q22.32	PTCH1	T/G	T	5e-10	1.22 (NR)	CLP	Yu Y	28232668	T	G	0.97	0.79	1.2	0.7924	0.93	0.71	1.21	0.5845	0.88	0.6	1.28	0.4945
rs28434654	9	95524196	9q22.32	PTCH1	A/G	NR	5e-07	NR	CP	Butali A	30452639	A	G	1.07	0.86	1.33	0.543	0.93	0.71	1.23	0.6249	0.87	0.58	1.29	0.4817
rs3858092	9	95529166	9q22.32	PTCH1	A/C	A	3e-07	NR	CP	Butali A	30452639	A	C	1.05	0.84	1.3	0.6924	0.89	0.67	1.18	0.4261	0.85	0.57	1.26	0.4142
rs28689133	9	95531283	9q22.32	PTCH1	A/C	NR	4e-07	NR	CP	Butali A	30452639	A	C	1.05	0.84	1.31	0.6506	0.89	0.67	1.18	0.4261	0.85	0.57	1.26	0.4142
rs28637199	9	95532166	9q22.32	PTCH1	T/G	NR	5e-07	NR	CP	Butali A	30452639	T	G	1.05	0.84	1.3	0.6924	0.89	0.67	1.18	0.4261	0.85	0.57	1.26	0.4142
rs3847316	9	95532733	9q22.32	PTCH1	T/C	NR	5e-07	NR	CP	Butali A	30452639	T	C	1.03	0.83	1.29	0.7768	0.87	0.65	1.16	0.3443	0.85	0.57	1.26	0.4142
rs2405373	9	95549844	9q22.32	PTCH1	G/A	NR	4e-07	NR	CP	Butali A	30452639	G	A	1.05	0.85	1.3	0.626	0.95	0.72	1.25	0.7256	0.83	0.56	1.21	0.3314
rs2479824	9	96255802	9q22.32	HSD17B3	C/T	C	5e-06	1.20 (NR)	CP	He M	32758111	C	T	0.95	0.74	1.21	0.6586	1.03	0.74	1.43	0.8658	1.18	0.74	1.88	0.4795
rs13294988	9	116337594	9q33.1	PAPPA	C/T	C	7e-06	1.14 (NR)	CLP	Yu Y	28232668	C	T	1.07	0.88	1.29	0.5203	1.09	0.84	1.4	0.5203	1.12	0.78	1.61	0.5211
rs72804706	10	57804720	10q21.1	NR	C/T	C	4e-08	NR	CL/P	Carlson JC	30277614	C	T	0.91	0.67	1.23	0.5371	0.98	0.67	1.44	0.9215	1.04	0.59	1.82	0.8864
rs11597348	10	96354046	10q24.1	OPALIN	A/T	NR	4e-07	NR	CP	Butali A	30452639	A	T	1.27	0.81	2.01	0.2987	0.95	0.51	1.78	0.8728	1.14	0.41	3.15	0.7963
rs474558	10	97935437	10q24.2	CRTAC1	C/A	A	5e-06	1.17 (NR)	CLP	Yu Y	28232668	C	A	1.08	0.86	1.35	0.4969	1.01	0.76	1.35	0.9414	0.98	0.65	1.48	0.9156
rs7078160	10	117068049	10q25.3	SHTN1	G/A	A	3e-10	1.29 (1.19-1.39)	CL/P	Sun Y	25775280	G	A	1.12	0.91	1.38	0.2864	0.95	0.72	1.25	0.7256	0.84	0.57	1.24	0.3705
rs10886040	10	117086783	10q25.3	SHTN1	C/G	G	9e-11	1.31 (1.17-1.46)	CL/P	Leslie EJ	28054174	C	G	1.12	0.91	1.38	0.2905	0.95	0.72	1.25	0.7269	0.82	0.56	1.21	0.3221
rs6585429	10	117133720	10q25.3	VAX1	A/G	A	7e-13	1.23 (NR)	CLP	Yu Y	28232668	A	G	0.89	0.73	1.08	0.2266	1	0.78	1.29	1	1.41	0.97	2.06	0.07133
rs3740617	11	33859470	11p13	LMO2	T/C	T	6e-06	2.76 (1.747-4.361)	CP	Leslie EJ	27018472	T	C	1.04	0.86	1.26	0.6602	1.1	0.86	1.4	0.4533	0.93	0.64	1.35	0.7029
rs7928246	11	107643665	11q22.3	ELMOD1	A/G	A	2e-06	2.44 (NR)	CP	He M	32758111	A	G	1.77	1.05	2.99	0.02951	2.18	1.07	4.45	0.02799	NA	NA	NA	NA
rs3741442	12	52952966	12q13.13	KRT18, EIF4B	C/T	C	4e-12	1.22 (NR)	CLP	Yu Y	28232668	C	T	NA	NA	NA	NA	1.09	0.82	1.47	0.5488	1.16	0.77	1.74	0.4726
rs2363632	12	52963551	12q13.13	KRT18, EIF4B	T/G	T	2e-07	1.37 (1.19-1.56)	CL/P	Leslie EJ	28054174	T	G	1.18	0.94	1.47	0.1563	1.08	0.81	1.45	0.6008	1.16	0.77	1.74	0.4726
rs2304269	12	71686492	12q21.1	TMEM19	T/C	T	1e-12	1.23 (NR)	CLP	Yu Y	28232668	T	C	NA	NA	NA	NA	1.3	0.97	1.76	0.0821	0.96	0.63	1.45	0.833
rs12229654	12	110976657	12q24.11	LINC01405, CUX2	T/G	T	1e-08	1.27 (NR)	CLP	Yu Y	28232668	T	G	NA	NA	NA	NA	0.64	0.38	1.08	0.09056	NA	NA	NA	NA
rs4766453	12	111254320	12q24.11	CUX2	C/T	A	8e-06	1.14 (NR)	CLP	Yu Y	28232668	C	T	1.11	0.91	1.36	0.3011	1.06	0.82	1.38	0.6422	0.96	0.67	1.4	0.8501
rs11066150	12	112080999	12q24.13	NAA25	G/A	G	3e-13	1.25 (NR)	CLP	Yu Y	28232668	G	A	NA	NA	NA	NA	1.04	0.75	1.44	0.8046	1.35	0.85	2.15	0.1979
rs12229892	12	112485589	12q24.13	PTPN11	G/A	G	2e-10	1.2 (NR)	CLP	Yu Y	28232668	G	G	NA	NA	NA	NA	NA	NA	NA	NA	1.43	0.93	2.2	0.1037
rs7329196	13	26007063	13q12.13	ATP8A2	T/C	C	2e-06	1.55 (NR)	CP	Huang L	31609978	T	C	1.03	0.84	1.25	0.8014	1.03	0.8	1.34	0.7937	0.9	0.62	1.3	0.5673
rs9545308	13	80065270	13q31.1	LINC01080	G/T	T	2e-09	1.29 (NR)	CLP	Yu Y	28232668	G	T	0.94	0.7	1.25	0.6565	0.82	0.56	1.19	0.2965	1.22	0.7	2.11	0.4838
rs11841646	13	80105167	13q31.1	LINC01080	T/A	A	4e-10	1.33 (1.17-1.50)	CL/P	Leslie EJ	28054174	T	A	1.06	0.85	1.33	0.6027	1.07	0.8	1.43	0.6547	1.47	0.92	2.33	0.1036
rs8001641	13	80118676	13q31.1	LINC01080	G/A	NR	4e-08	NR	CL/P	Howe LJ	30067744	G	A	1	0.79	1.27	1	0.99	0.72	1.35	0.9368	1.39	0.86	2.26	0.179
rs2183342	13	80197272	13q31.1	NR	C/G	C	8e-06	2.61 (1.686-4.031)	CP	Leslie EJ	27018472	C	G	0.97	0.79	1.2	0.793	0.93	0.72	1.21	0.5913	0.87	0.61	1.23	0.4245
rs4646211	13	98743340	13q32.3	SLC15A1	T/C	C	5e-12	1.28 (NR)	CP	Huang L	31609978	T	C	1.08	0.86	1.36	0.484	1	0.76	1.32	1	1.16	0.78	1.72	0.4772
rs730643	14	36769942	14q13.3	SLC25A21	G/A	A	3e-16	1.35 (NR)	CP	Huang L	31609978	G	A	1.34	1.09	1.66	0.005851	1.38	1.05	1.82	0.02181	1.6	1.05	2.44	0.02771
rs10133673	14	37068147	14q13.3	SLC25A21	T/C	C	1e-06	1.17 (NR)	CLP	Yu Y	28232668	T	C	1.12	0.88	1.43	0.355	1.3	0.96	1.77	0.08963	0.85	0.56	1.3	0.4581
rs7148069	14	51372927	14q22.1	LINC02310, LINC00640	C/T	T	2e-08	1.22 (NR)	CLP	Yu Y	28232668	C	T	0.86	0.69	1.08	0.2025	0.82	0.61	1.12	0.2143	1.13	0.73	1.74	0.5831
rs4901118	14	51389391	14q22.1	LINC00640, LINC02310	G/A	A	7e-10	NR	CL/P	Ludwig KU	28087736	G	A	0.71	0.58	0.86	0.0004568	0.69	0.53	0.89	0.004041	0.84	0.59	1.19	0.329
rs1243572	14	94913162	14q32.13	LINC02279	T/C	C	4e-10	1.2 (NR)	CLP	Yu Y	28232668	T	C	NA	NA	NA	NA	1.19	0.9	1.58	0.2211	1.16	0.77	1.75	0.4679
rs730570	14	100676553	14q32.2	LINC00523, DLK1	G/A	A	7e-10	1.28 (NR)	CP	Huang L	31609978	G	A	0.94	0.76	1.17	0.5909	0.83	0.63	1.09	0.1866	0.83	0.57	1.21	0.3404
rs1873147	15	63020433	15q22.2	TPM1	G/A	NR	4e-07	NR	CL/P	Howe LJ	30067744	G	A	NA	NA	NA	NA	1.03	0.78	1.37	0.8282	0.78	0.48	1.24	0.2855
rs2289187	15	74452058	15q24.1	UBL7	C/T	C	4e-11	1.21 (NR)	CLP	Yu Y	28232668	C	T	1.04	0.85	1.28	0.6733	1.12	0.86	1.47	0.4098	0.96	0.64	1.44	0.8366
rs11072494	15	74596822	15q24.1	ARID3B	C/T	C	2e-08	1.19 (1.05-1.33)	CL/P	Leslie EJ	28054174	C	T	1.04	0.85	1.28	0.711	1.12	0.86	1.47	0.4076	0.98	0.65	1.47	0.9174
rs6495117	15	74607159	15q24.1	CLK3	T/C	T	6e-11	1.2 (NR)	CLP	Yu Y	28232668	T	C	1.02	0.83	1.25	0.8738	1.09	0.83	1.43	0.5355	0.98	0.65	1.46	0.9183
rs3765115	15	76381375	15q24.3	SCAPER	T/C	C	2e-10	1.27 (NR)	CP	He M	32758111	T	C	1	0.82	1.23	0.9596	1.01	0.78	1.31	0.9473	1.05	0.73	1.52	0.7778
rs2283487	16	3919885	16p13.3	LINC02861, CREBBP	A/G	A	1e-10	1.2 (NR)	CLP	Yu Y	28232668	A	G	1.15	0.95	1.39	0.1575	1.05	0.82	1.34	0.7066	1.16	0.81	1.65	0.4171
rs8049367	16	3930444	16p13.3	LINC02861, CREBBP	T/C	C	9e-12	1.35 (1.25-1.47)	CL/P	Sun Y	25775280	T	C	0.92	0.75	1.11	0.374	0.99	0.77	1.28	0.9484	0.98	0.69	1.41	0.927
rs152745	16	23355101	16p12.2	SCNN1B	G/A	A	3e-06	2.17 (1.57-3.01)	CP	Leslie EJ	27018472	G	A	NA	NA	NA	NA	0.84	0.63	1.13	0.2568	0.62	0.4	0.96	0.0291
rs57933945	16	25190659	16p12.1	AQP8, RN7SL557P	C/T	C	3e-06	2.86 (1.85-4.35)	CP	Leslie EJ	28054174	C	T	0.52	0.35	0.76	0.0006247	0.4	0.23	0.69	0.0006697	0.45	0.22	0.96	0.03389
rs34837	16	28483153	16p12.1	CLN3	A/C	C	3e-07	1.32 (NR)	CP	He M	32758111	A	C	1.04	0.77	1.4	0.8185	0.96	0.67	1.4	0.8501	1.2	0.71	2.04	0.5002
rs78669990	16	86482353	16q24.1	FENDRR	C/T	T	2e-08	1.3 (NR)	CP	Huang L	31609978	C	T	1.06	0.81	1.4	0.6744	0.94	0.66	1.34	0.7172	1	0.61	1.65	1
rs8061677	16	87763960	16q24.2	KLHDC4	C/T	C	9e-11	1.29 (NR)	CP	Huang L	31609978	C	T	0.99	0.79	1.23	0.9101	0.93	0.7	1.23	0.6144	0.79	0.53	1.19	0.2591
rs2872615	17	9011376	17p13.1	NTN1, PIK3R5-DT	T/C	T	9e-12	1.22 (NR)	CLP	Yu Y	28232668	T	C	1.05	0.86	1.28	0.6439	1.04	0.8	1.36	0.7389	1.32	0.91	1.91	0.1374
rs4791774	17	9028802	17p13.1	NTN1	A/G	G	5e-19	1.56 (1.42-1.72)	CL/P	Sun Y	25775280	A	G	0.87	0.7	1.08	0.202	0.88	0.67	1.17	0.3889	0.79	0.53	1.17	0.2301
rs9911652	17	9039746	17p13.1	NTN1	C/T	T	3e-08	1.56 (1.35-1.81)	CL/P	Leslie EJ	28054174	C	T	0.75	0.57	0.99	0.03936	0.77	0.54	1.09	0.1345	0.73	0.46	1.17	0.1917
rs12944377	17	9044391	17p13.1	NTN1	T/C	T	8e-21	1.52 (1.35-1.72)	CL/P	Leslie EJ	28054174	T	T	NA	NA	NA	NA	NA	NA	NA	NA	1.39	0.94	2.04	0.09711
rs3785888	17	46928337	17q21.32	GOSR2	C/T	C	4e-07	1.14 (1.03-1.27)	CL/P	Leslie EJ	28054174	C	T	1.28	1.06	1.55	0.009127	1.19	0.93	1.51	0.1593	1.08	0.76	1.53	0.6598
rs1838105	17	46931569	17q21.32	GOSR2	A/G	A	1e-11	1.22 (NR)	CLP	Yu Y	28232668	A	G	1.44	1.18	1.75	0.0002399	1.34	1.05	1.72	0.02001	1.32	0.9	1.93	0.1508
rs227731	17	56695877	17q22	NOG, C17orf67	T/G	G	2e-09	1.24 (1.12-1.38)	CL/P	Leslie EJ	28054174	T	G	0.77	0.63	0.94	0.01072	0.79	0.61	1.03	0.08235	0.63	0.43	0.93	0.01765
rs1588366	17	62999067	17q23.2	TRMT112P3, TANC2	A/G	A	9e-09	1.54 (1.35-1.79)	CL/P	Leslie EJ	28054174	A	G	0.96	0.74	1.24	0.7378	0.92	0.67	1.27	0.6195	0.86	0.53	1.39	0.5413
rs3746101	19	2050824	19p13.3	MKNK2	G/T	T	2e-08	NR	CL/P	Ludwig KU	28087736	G	T	1.02	0.78	1.32	0.8942	1.03	0.74	1.43	0.8658	0.71	0.43	1.16	0.1724
rs1009136	19	19329619	19p13.11	MAU2	A/G	A	3e-09	1.25 (NR)	CP	Huang L	31609978	A	G	0.85	0.7	1.04	0.1169	0.92	0.71	1.2	0.5537	0.88	0.61	1.25	0.4689
rs6072081	20	40632414	20q12	MAFB	A/G	A	2e-12	1.43 (1.28-1.59)	CL/P	Leslie EJ	28054174	A	G	0.96	0.79	1.16	0.6609	0.96	0.76	1.23	0.7569	1	0.71	1.41	1
rs13041247	20	40640434	20q12	MAFB	T/C	T	2e-11	1.32 (1.20-1.41)	CL/P	Sun Y	25775280	T	C	1	0.82	1.21	1	0.92	0.72	1.18	0.5304	0.95	0.67	1.35	0.7884
rs6129653	20	40646963	20q12	MAFB	T/C	T	9e-12	1.23 (NR)	CLP	Yu Y	28232668	T	C	0.92	0.75	1.12	0.4068	0.88	0.68	1.15	0.3496	1	0.69	1.45	1
rs6029258	20	40656135	20q12	MAFB	G/A	G	4e-12	1.54 (1.37-1.72)	CL/P	Leslie EJ	28054174	G	A	0.93	0.76	1.12	0.4339	0.94	0.74	1.21	0.6547	0.98	0.69	1.41	0.9276
rs228218	20	48172924	20q13.13	NR	G/A	G	3e-06	2.32 (1.632-3.311)	CP	Leslie EJ	27018472	G	A	0.93	0.76	1.14	0.4726	1.02	0.79	1.31	0.896	1.11	0.77	1.62	0.5673
rs6126344	20	51790963	20q13.2	SALL4	A/C	C	6e-08	1.18 (NR)	CLP	Yu Y	28232668	A	C	0.9	0.74	1.1	0.3087	1	0.77	1.29	1	0.89	0.62	1.27	0.5175
rs2073764	22	19811887	22q11.21	GNB1L	C/T	C	2e-07	1.59 (NR)	CLP	Yu Y	28232668	C	T	NA	NA	NA	NA	1	0.49	2.05	1	0.89	0.34	2.3	0.8084
rs5763674	22	29990369	22q12.2	MTMR3	C/T	C	1e-07	1.26 (NR)	CLP	Yu Y	28232668	C	T	1	0.73	1.37	1	0.9	0.58	1.4	0.6547	1	0.54	1.86	1
rs2006771	22	31602626	22q12.2	SFI1	G/A	A	3e-08	1.21 (NR)	CLP	Yu Y	28232668	G	A	0.9	0.71	1.13	0.3474	1.02	0.75	1.4	0.8751	0.83	0.53	1.31	0.4189
rs5756130	22	36288285	22q12.3	MYH9	C/T	T	6e-06	1.21 (NR)	CLP	Yu Y	28232668	C	T	1.22	0.87	1.73	0.2524	1.15	0.72	1.84	0.5529	2.11	0.96	4.67	0.05878
*Reference and alternate alleles are reported as they occur in the current analysis. ORs for previously published SNPs are for their reported effect allele, ORs reported for CPSeq data are based on the effect of the alternate allele.

### Sheet: SuppTable3_Angptl2primers
Supplemental Table 3: Angptl2 gene-specific primers
Gene/Direction	Sequence
Angptl2-fwd	CTGCAGAGTCTTCCAATCAG
Angptl2-rev + T7 leader	CGATGTTAATACGACTCACTATAGGGATTCTGTGGAGGCTAAAGTATG

### Sheet: SuppTable4_RT-qPCRprimers
Supplemental Table 4: RT-qPCR primers
Gene/Direction	Sequence
Gapdh-fwd	AACACTGAGCATCTCCCTCACA
Gapdh-rev	GGTGGGTGCAGCGAACTTTATT
Angptl2-fwd	TCTCTGTCCCTACTGCGTTCTT
Angptl2-­rev	GGCGATATTGGCAGTTGTGTCT
Runx2-fwd	GGACCCACACAGCCATGTTAAA
Runx2-rev	GGCAACGTTCCCTAACCTGAAA
